# Genome-wide meta-analysis of over 29,000 people with epilepsy reveals 26 loci and subtype-specific genetic architecture

**DOI:** 10.1101/2022.06.08.22276120

**Authors:** International League Against Epilepsy Consortium on Complex Epilepsies, Samuel F Berkovic, Gianpiero L Cavalleri, Bobby PC Koeleman

**Author notes:** **Corresponding authors** Samuel F Berkovic, Gianpiero L Cavalleri, Bobby PC Koeleman. Author names and contributions listed at the end (International League Against Epilepsy Consortium on Complex Epilepsies).

## Abstract

Epilepsy is a highly heritable disorder affecting over 50 million people worldwide, of which about one-third are resistant to current treatments. Here, we report a trans-ethnic GWAS including 29,944 cases, stratified into three broad- and seven sub-types of epilepsy, and 52,538 controls. We identify 26 genome-wide significant loci, 19 of which are specific to genetic generalized epilepsy (GGE). We implicate 29 likely causal genes underlying these 26 loci. SNP-based heritability analyses show that common variants substantially close the missing heritability gap for GGE. Subtype analysis revealed markedly different genetic architectures between focal and generalized epilepsies. Gene-set analysis of GGE signals implicate synaptic processes in both excitatory and inhibitory neurons in the brain. Prioritized candidate genes overlap with monogenic epilepsy genes and with targets of current anti-seizure medications. Finally, we leverage our results to identify alternate drugs with predicted efficacy if repurposed for epilepsy treatment.
