## Supplementary data 6 for "Genome-wide meta-analysis of over 29,000 people with epilepsy reveals 26 loci and subtype-specific genetic architecture"

### Sheet: Sheet1
gene	drug	interaction_types	sources	pmids
SCN1A	LAMOTRIGINE	inhibitor|blocker	ChemblInteractions|PharmGKB	23859570|21747585|28753467|16174788|25155934
SCN1A	QUINIDINE SULFATE	blocker	ChemblInteractions
SCN1A	ORPHENADRINE HYDROCHLORIDE	blocker	ChemblInteractions
SCN1A	INDECAINIDE HYDROCHLORIDE	blocker	ChemblInteractions
SCN1A	LIDOCAINE HYDROCHLORIDE	blocker	ChemblInteractions
SCN1A	DRONEDARONE HYDROCHLORIDE	blocker	ChemblInteractions
SCN1A	DISOPYRAMIDE PHOSPHATE	blocker	ChemblInteractions
SCN1A	DYCLONINE HYDROCHLORIDE	blocker	ChemblInteractions
SCN1A	CLOBAZAM		PharmGKB	23859570|21747585|28753467|25155934
SCN1A	MEPIVACAINE HYDROCHLORIDE	blocker	ChemblInteractions
SCN1A	PRILOCAINE	blocker	ChemblInteractions
SCN1A	PHENAZOPYRIDINE HYDROCHLORIDE	blocker	ChemblInteractions
SCN1A	PHENACEMIDE	blocker|inhibitor	TdgClinicalTrial|ChemblInteractions|TEND	3959032|11752352|17139284|17016423
SCN1A	MERETHOXYLLINE PROCAINE	blocker	ChemblInteractions
SCN1A	MEPHENYTOIN	blocker	ChemblInteractions
SCN1A	ZONISAMIDE	inhibitor|blocker	TdgClinicalTrial|ChemblInteractions|TEND	19557119|20001433|19948168|15511691|11752352|20025128|14704463|18433351
SCN1A	FOSPHENYTOIN SODIUM	blocker	ChemblInteractions
SCN1A	ESLICARBAZEPINE ACETATE	blocker	ChemblInteractions
SCN1A	PROPOXYCAINE HYDROCHLORIDE	blocker	ChemblInteractions
SCN1A	ESLICARBAZEPINE	blocker	ChemblInteractions
SCN1A	PROCAINAMIDE HYDROCHLORIDE	blocker	ChemblInteractions
SCN1A	OXCARBAZEPINE	inhibitor|blocker	ChemblInteractions|PharmGKB	23859570|21747585|22591328|10845729|28842369|28753467|12737829|25155934|26555147
SCN1A	SAFINAMIDE		TdgClinicalTrial
SCN1A	CHLOROPROCAINE HYDROCHLORIDE	blocker	ChemblInteractions
SCN1A	RUFINAMIDE	blocker	ChemblInteractions
SCN1A	MEXILETINE HYDROCHLORIDE	blocker	ChemblInteractions
SCN1A	ETIDOCAINE HYDROCHLORIDE	blocker	ChemblInteractions
SCN1A	PROCAINE HYDROCHLORIDE	blocker	ChemblInteractions
SCN1A	ERLOSAMIDE	blocker	ChemblInteractions
SCN1A	PHENYTOIN SODIUM	blocker	ChemblInteractions
SCN1A	TOPIRAMATE	blocker|inhibitor	TdgClinicalTrial|ChemblInteractions|TEND	15508261|15526956|11948006|17621480|12861512
SCN1A	NITRAZEPAM	other/unknown	TdgClinicalTrial|TEND	2450203
SCN1A	TOCAINIDE HYDROCHLORIDE	blocker	ChemblInteractions
SCN1A	RILUZOLE	blocker	ChemblInteractions
SCN1A	BENOXINATE HYDROCHLORIDE	blocker	ChemblInteractions
SCN1A	PRILOCAINE HYDROCHLORIDE	blocker	ChemblInteractions
SCN1A	ETHOTOIN	blocker	ChemblInteractions
SCN1A	LIDOCAINE	blocker	ChemblInteractions
SCN1A	PROPARACAINE HYDROCHLORIDE	blocker	ChemblInteractions
SCN1A	QUINIDINE POLYGALACTURONATE	blocker	ChemblInteractions
SCN1A	HEXYLCAINE HYDROCHLORIDE	blocker	ChemblInteractions
SCN1A	PRIMIDONE	blocker	ChemblInteractions
SCN1A	ETHOSUXIMIDE		PharmGKB	23859570|21747585|28753467|25155934
SCN1A	ORPHENADRINE CITRATE	blocker	ChemblInteractions
SCN1A	TETRACAINE	blocker	ChemblInteractions	23888118|22053156
SCN1A	ROPIVACAINE HYDROCHLORIDE	blocker	ChemblInteractions
SCN1A	LEVETIRACETAM		PharmGKB	23859570|21747585|28753467|25155934
SCN1A	TETRACAINE HYDROCHLORIDE	blocker	ChemblInteractions
SCN1A	PROPAFENONE HYDROCHLORIDE	blocker	ChemblInteractions
SCN1A	QUINIDINE GLUCONATE	blocker	ChemblInteractions
SCN1A	PHENYTOIN	inhibitor|blocker	TdgClinicalTrial|ChemblInteractions|TEND|PharmGKB	17001291|15805193|20298965
SCN1A	CARBAMAZEPINE	inhibitor|blocker	ChemblInteractions|PharmGKB	23859570|21747585|22591328|19289736|20643904|22292851|28753467|22188362|12391287|26314341|15208697|25155934|26555147|20526191|21561445
SCN1A	MORICIZINE HYDROCHLORIDE	blocker	ChemblInteractions
SCN1A	ARTICAINE HYDROCHLORIDE	blocker	ChemblInteractions
RORB	TRETINOIN	agonist|antagonist	GuideToPharmacology
RYR2	SIMVASTATIN		PharmGKB	27839692|25753936
RYR2	CAFFEINE	activator	GuideToPharmacology
RYR2	ATORVASTATIN		PharmGKB	27839692|25753936
RYR2	PROCAINE	blocker	GuideToPharmacology
RYR2	CARVEDILOL	inhibitor	GuideToPharmacology
RYR2	DANTROLENE		TTD
CHRM3	HEXOCYCLIUM	antagonist	GuideToPharmacology	8075869
CHRM3	TOLTERODINE	antagonist	TdgClinicalTrial|TEND|GuideToPharmacology|TTD	11193006|19168050|14769832|11752352
CHRM3	REVEFENACIN	antagonist	GuideToPharmacology
CHRM3	OXYBUTYNIN CHLORIDE	antagonist	ChemblInteractions
CHRM3	PILOCARPINE HYDROCHLORIDE	agonist	ChemblInteractions
CHRM3	OXYBUTYNIN	antagonist	TdgClinicalTrial|ChemblInteractions|TEND|GuideToPharmacology	20590605|16406943|7620236|17222678|19275276|11752352|17139284|19446545|17016423
CHRM3	DIPHENIDOL	antagonist	TdgClinicalTrial|TEND	10530931|1863523|12185001|17139284|17016423
CHRM3	IPRATROPIUM	antagonist	GuideToPharmacology|TTD	15987237|28546381|30085570
CHRM3	BETHANECHOL CHLORIDE	agonist	ChemblInteractions
CHRM3	CARBACHOL	agonist	ChemblInteractions|GuideToPharmacology
CHRM3	PROPANTHELINE BROMIDE	antagonist	ChemblInteractions
CHRM3	UMECLIDINIUM	antagonist	GuideToPharmacology	23435542
CHRM3	TIOTROPIUM BROMIDE	antagonist	ChemblInteractions
CHRM3	DICYCLOMINE HYDROCHLORIDE	antagonist	ChemblInteractions
CHRM3	LEVOMEPROMAZINE	antagonist	TdgClinicalTrial|TEND	2870716|2899826
CHRM3	DIPHEMANIL METHYLSULFATE	antagonist	ChemblInteractions	11752352|17139284|17016423
CHRM3	AMITRIPTYLINE	antagonist	GuideToPharmacology	7855217
CHRM3	SUXAMETHONIUM	agonist	TTD	11752352|9523819
CHRM3	BENZQUINAMIDE	antagonist	TdgClinicalTrial|TEND	17139284|17016423
CHRM3	PROMETHAZINE	antagonist	TdgClinicalTrial|TEND	12476402
CHRM3	PROMAZINE	antagonist	TdgClinicalTrial|TEND	17139284|17016423
CHRM3	OLANZAPINE	antagonist	TdgClinicalTrial|TEND	17848919|25032030|10227113
CHRM3	FESOTERODINE FUMARATE	antagonist	ChemblInteractions
CHRM3	OXYPHENCYCLIMINE	antagonist	TdgClinicalTrial|TEND	1426023|17139284|17016423|3247303
CHRM3	DARIFENACIN	antagonist	TdgClinicalTrial|TEND|GuideToPharmacology|TTD	20395537|18046909|11752352|19416629
CHRM3	DARIFENACIN HYDROBROMIDE	antagonist	ChemblInteractions
CHRM3	CEVIMELINE	agonist	TdgClinicalTrial|TEND|GuideToPharmacology|TTD	18450949|11752352|17139284|17016423
CHRM3	CLIDINIUM BROMIDE	antagonist	ChemblInteractions
CHRM3	TROSPIUM CHLORIDE	antagonist	ChemblInteractions
CHRM3	TROPICAMIDE	antagonist	ChemblInteractions|GuideToPharmacology	17594079
CHRM3	ALCURONIUM	allosteric modulator	GuideToPharmacology
CHRM3	DOTHIEPIN	antagonist	GuideToPharmacology	17471183
CHRM3	HEXOCYCLIUM METHYLSULFATE	antagonist	ChemblInteractions
CHRM3	METHIXENE	antagonist	TdgClinicalTrial|TEND	17139284|17016423
CHRM3	BETHANECHOL	agonist	GuideToPharmacology	9224827
CHRM3	TRIDIHEXETHYL	antagonist	TdgClinicalTrial|TEND	17139284|17016423
CHRM3	ACLIDINIUM BROMIDE	antagonist	ChemblInteractions|TTD
CHRM3	ACETYLCHOLINE	agonist	GuideToPharmacology	10101037
CHRM3	SCOPOLAMINE	antagonist	GuideToPharmacology	18045203
CHRM3	PIRENZEPINE	antagonist	GuideToPharmacology
CHRM3	ANISOTROPINE METHYLBROMIDE	antagonist	ChemblInteractions	4555460|17139284|17016423
CHRM3	CEVIMELINE HYDROCHLORIDE	agonist	ChemblInteractions
CHRM3	UMECLIDINIUM BROMIDE	antagonist	DTC|ChemblInteractions	19317446
CHRM3	ISOPROPAMIDE IODIDE	antagonist	ChemblInteractions
CHRM3	CYCLOPENTOLATE HYDROCHLORIDE	antagonist	ChemblInteractions
CHRM3	OXYPHENCYCLIMINE HYDROCHLORIDE	antagonist	ChemblInteractions
CHRM3	PROPIOMAZINE	antagonist	TdgClinicalTrial|TEND	17139284|17016423
CHRM3	SOLIFENACIN	antagonist	TdgClinicalTrial|TEND|GuideToPharmacology|TTD	20590605|19029429|11752352|17139284|19446545|17016423
CHRM3	ACLIDINIUM	antagonist	TdgClinicalTrial|GuideToPharmacology
CHRM3	METHACHOLINE CHLORIDE	agonist	ChemblInteractions
CHRM3	FESOTERODINE	antagonist	TdgClinicalTrial|TEND	12076307|11752352
CHRM3	ACETYLCHOLINE CHLORIDE	agonist	ChemblInteractions
CHRM3	DICYCLOMINE	antagonist	GuideToPharmacology
CHRM3	SOLIFENACIN SUCCINATE	antagonist	ChemblInteractions
CHRM3	OXYPHENONIUM BROMIDE	antagonist	ChemblInteractions
CHRM3	GLYCOPYRROLATE	antagonist	ChemblInteractions|GuideToPharmacology
CHRM3	TRIDIHEXETHYL CHLORIDE	antagonist	ChemblInteractions
CHRM3	IPRATROPIUM BROMIDE	antagonist	ChemblInteractions
CHRM3	CLIDINIUM	antagonist	GuideToPharmacology
CHRM3	ATROPINE SULFATE	antagonist	ChemblInteractions
CHRM3	TIOTROPIUM	antagonist	TdgClinicalTrial|TEND|GuideToPharmacology|TTD	12582447|10188785|11752352|11281822
CHRM3	PROPANTHELINE	antagonist	GuideToPharmacology
CHRM3	MEPENZOLATE BROMIDE	antagonist	ChemblInteractions
CHRM3	TOLTERODINE TARTRATE	antagonist	ChemblInteractions
CHRM3	METHSCOPOLAMINE		TTD
CHRM3	THIETHYLPERAZINE		TdgClinicalTrial|TEND
CHRM3	BIPERIDEN	antagonist	GuideToPharmacology
CHRM3	DOXEPIN	antagonist	TdgClinicalTrial	2141000|7855217|2329499
CHRM3	ATROPINE	antagonist	TdgClinicalTrial|ChemblInteractions|TEND|GuideToPharmacology	7855217|17139284|17016423
CHRM3	PILOCARPINE	agonist	TdgClinicalTrial|ChemblInteractions|GuideToPharmacology	18824613|19498041
GLS	CEPHAPIRIN SODIUM		DTC
GLS	AMPICILLIN SODIUM		DTC
GLS	GLUTAMINE		NCI	9124626|6146632|9392478|11533299|1174515|14722097
GLS	AMPICILLIN		DTC
GLS	DEXAMETHASONE		NCI	7904483
GLS	OXYTETRACYCLINE HYDROCHLORIDE		DTC
GLS	MESALAMINE		DTC
GLS	INDOCYANINE GREEN		DTC
GLS	CEFACLOR		DTC
GLS	CEFOXITIN SODIUM		DTC
GLS	CEFIXIME		DTC
GLS	OXYTETRACYCLINE		DTC
GLS	CEFMETAZOLE SODIUM		DTC
GLS	METHOTREXATE		NCI	15511236
GLS	CARBENICILLIN INDANYL		DTC
GLS	CEFAMANDOLE NAFATE		DTC
GLS	EVANS BLUE		DTC
GLS	DICLOXACILLIN		DTC
CACNA2D2	PREGABALIN	modulator	ChemblInteractions
CACNA2D2	GABAPENTIN ENACARBIL	modulator	TdgClinicalTrial|ChemblInteractions
CACNA2D2	BEPRIDIL HYDROCHLORIDE	blocker	ChemblInteractions
CACNA2D2	GABAPENTIN	inhibitor|modulator	TdgClinicalTrial|ChemblInteractions|TEND	16899342|23435945|17982508|20588320|18299583
CACNA2D2	SAFINAMIDE		TdgClinicalTrial
KCNN2	DEQUALINIUM		TTD
KCNN2	TUBOCURARINE	blocker	GuideToPharmacology
SCN8A	PHENYTOIN	inhibitor|blocker	ChemblInteractions	15805193
SCN8A	PRILOCAINE HYDROCHLORIDE	blocker	ChemblInteractions
SCN8A	MEPIVACAINE HYDROCHLORIDE	blocker	ChemblInteractions
SCN8A	TETRACAINE HYDROCHLORIDE	blocker	ChemblInteractions
SCN8A	ETHOTOIN	blocker	ChemblInteractions
SCN8A	PROPAFENONE HYDROCHLORIDE	blocker	ChemblInteractions
SCN8A	QUINIDINE GLUCONATE	blocker	ChemblInteractions
SCN8A	DYCLONINE HYDROCHLORIDE	blocker	ChemblInteractions
SCN8A	LIDOCAINE HYDROCHLORIDE	blocker	ChemblInteractions
SCN8A	PRIMIDONE	blocker	ChemblInteractions
SCN8A	PROPOXYCAINE HYDROCHLORIDE	blocker	ChemblInteractions
SCN8A	SAFINAMIDE		TdgClinicalTrial
SCN8A	MERETHOXYLLINE PROCAINE	blocker	ChemblInteractions
SCN8A	TOPIRAMATE	blocker	ChemblInteractions
SCN8A	ESLICARBAZEPINE ACETATE	blocker	ChemblInteractions
SCN8A	PRILOCAINE	blocker	ChemblInteractions
SCN8A	RUFINAMIDE	blocker	ChemblInteractions
SCN8A	OXCARBAZEPINE	blocker	ChemblInteractions
SCN8A	DRONEDARONE HYDROCHLORIDE	blocker	ChemblInteractions
SCN8A	BENOXINATE HYDROCHLORIDE	blocker	ChemblInteractions
SCN8A	INDECAINIDE HYDROCHLORIDE	blocker	ChemblInteractions
SCN8A	ETIDOCAINE HYDROCHLORIDE	blocker	ChemblInteractions
SCN8A	HEXYLCAINE HYDROCHLORIDE	blocker	ChemblInteractions
SCN8A	ORPHENADRINE CITRATE	blocker	ChemblInteractions
SCN8A	CHLOROPROCAINE HYDROCHLORIDE	blocker	ChemblInteractions
SCN8A	PHENAZOPYRIDINE HYDROCHLORIDE	blocker	ChemblInteractions
SCN8A	QUINIDINE SULFATE	blocker	ChemblInteractions
SCN8A	PROPARACAINE HYDROCHLORIDE	blocker	ChemblInteractions
SCN8A	PROCAINAMIDE HYDROCHLORIDE	blocker	ChemblInteractions
SCN8A	ARTICAINE HYDROCHLORIDE	blocker	ChemblInteractions
SCN8A	ORPHENADRINE HYDROCHLORIDE	blocker	ChemblInteractions
SCN8A	ERLOSAMIDE	blocker	ChemblInteractions
SCN8A	ESLICARBAZEPINE	blocker	ChemblInteractions
SCN8A	CARBAMAZEPINE	blocker	ChemblInteractions
SCN8A	QUINIDINE POLYGALACTURONATE	blocker	ChemblInteractions
SCN8A	ROPIVACAINE HYDROCHLORIDE	blocker	ChemblInteractions
SCN8A	LIDOCAINE	blocker	ChemblInteractions
SCN8A	FOSPHENYTOIN SODIUM	blocker	ChemblInteractions
SCN8A	DISOPYRAMIDE PHOSPHATE	blocker	ChemblInteractions
SCN8A	PHENACEMIDE	blocker	ChemblInteractions
SCN8A	RILUZOLE	blocker	ChemblInteractions
SCN8A	TETRACAINE	blocker	ChemblInteractions
SCN8A	MEXILETINE HYDROCHLORIDE	blocker	ChemblInteractions
SCN8A	PROCAINE HYDROCHLORIDE	blocker	ChemblInteractions
SCN8A	ZONISAMIDE	blocker	ChemblInteractions
SCN8A	MEPHENYTOIN	blocker	ChemblInteractions
SCN8A	TOCAINIDE HYDROCHLORIDE	blocker	ChemblInteractions
SCN8A	MORICIZINE HYDROCHLORIDE	blocker	ChemblInteractions
SCN8A	LAMOTRIGINE	blocker	ChemblInteractions
SCN8A	PHENYTOIN SODIUM	blocker	ChemblInteractions
TMPRSS15	THONZONIUM BROMIDE		DTC
GRIK1	TOPIRAMATE	antagonist	TdgClinicalTrial|ChemblInteractions|TEND|PharmGKB|TTD	19331489|15111016|11752352|12724156|19417176|12904467
GABRA2	ETHCHLORVYNOL		ChemblInteractions
GABRA2	LORAZEPAM	positive modulator	TdgClinicalTrial|ChemblInteractions|TEND
GABRA2	ESZOPICLONE	positive modulator|agonist	TdgClinicalTrial|ChemblInteractions	18973287|19942638
GABRA2	TRICLOFOS SODIUM		ChemblInteractions
GABRA2	THIOPENTAL	potentiator	TdgClinicalTrial|TEND	11264449|10209232
GABRA2	QUAZEPAM	potentiator|positive modulator	TdgClinicalTrial|ChemblInteractions|TEND	3017690|2892106
GABRA2	GLUTETHIMIDE		ChemblInteractions
GABRA2	ZOPICLONE	potentiator	TdgClinicalTrial|TEND	18973287|20303942|19942638
GABRA2	HALOTHANE	positive modulator	ChemblInteractions
GABRA2	ENFLURANE		ChemblInteractions
GABRA2	METHYPRYLON	positive modulator	ChemblInteractions
GABRA2	SEVOFLURANE	positive modulator	ChemblInteractions
GABRA2	FLURAZEPAM	potentiator	TdgClinicalTrial|TEND	18384456|11752090
GABRA2	BROMAZEPAM	potentiator	TdgClinicalTrial|TEND	18384456
GABRA2	BUTALBITAL	positive modulator|potentiator	TdgClinicalTrial|ChemblInteractions|TEND	11264449|10209232
GABRA2	COCAINE		PharmGKB
GABRA2	HALAZEPAM	positive modulator|potentiator	TdgClinicalTrial|ChemblInteractions|TEND	6738302|2867566
GABRA2	BUTETHAL	potentiator	TdgClinicalTrial|TEND	11264449|10209232
GABRA2	NITRAZEPAM	potentiator	TdgClinicalTrial|TEND	18384456|11752090
GABRA2	TOPIRAMATE		ChemblInteractions
GABRA2	ISOFLURANE	positive modulator	ChemblInteractions
GABRA2	CHLORDIAZEPOXIDE HYDROCHLORIDE	positive modulator	ChemblInteractions
GABRA2	PRAZEPAM	potentiator|positive modulator	TdgClinicalTrial|ChemblInteractions|TEND	7773620
GABRA2	TALBUTAL	potentiator|positive modulator	TdgClinicalTrial|ChemblInteractions|TEND	11264449|10209232
GABRA2	TEMAZEPAM	positive modulator|potentiator	TdgClinicalTrial|ChemblInteractions|TEND	18384456|20138190
GABRA2	MEPHOBARBITAL	potentiator	TdgClinicalTrial|TEND	21194017|11264449|10209232
GABRA2	BUTABARBITAL SODIUM	positive modulator	ChemblInteractions
GABRA2	MIDAZOLAM	potentiator	TdgClinicalTrial|TEND	18384456|11752090
GABRA2	DESFLURANE	positive modulator	ChemblInteractions
GABRA2	FLUMAZENIL	allosteric modulator	TdgClinicalTrial|ChemblInteractions|TEND|GuideToPharmacology|TTD
GABRA2	BUTABARBITAL		TdgClinicalTrial|TEND
GABRA2	ETOMIDATE		DTC|ChemblInteractions	16884293
GABRA2	CLOBAZAM	positive modulator	TdgClinicalTrial|ChemblInteractions|TEND
GABRA2	ALPRAZOLAM	allosteric modulator|positive modulator	TdgClinicalTrial|ChemblInteractions|TEND|GuideToPharmacology
GABRA2	OXAZEPAM	positive modulator|potentiator	TdgClinicalTrial|ChemblInteractions|TEND	18384456|11752090
GABRA2	MEPROBAMATE	agonist	TdgClinicalTrial|ChemblInteractions|TEND	9067327|19244096
GABRA2	DIAZEPAM	allosteric modulator|positive modulator|potentiator	TdgClinicalTrial|ChemblInteractions|TEND|GuideToPharmacology	18384456|11752090|15009644
GABRA2	THIAMYLAL SODIUM	positive modulator	ChemblInteractions
GABRA2	ZOLPIDEM	agonist|allosteric modulator	TdgClinicalTrial|TEND|GuideToPharmacology	11090095|11306694|21353710|19345234|2157817
GABRA2	CLOTIAZEPAM	potentiator	TdgClinicalTrial|TEND	18855614
GABRA2	CHLORDIAZEPOXIDE	positive modulator	TdgClinicalTrial|ChemblInteractions|TEND
GABRA2	CLORAZEPIC ACID		TdgClinicalTrial|TEND
GABRA2	ACAMPROSATE CALCIUM		ChemblInteractions
GABRA2	ESTAZOLAM	potentiator|positive modulator	TdgClinicalTrial|ChemblInteractions|TEND	639854|2889803
GABRA2	PRIMIDONE	positive modulator|potentiator	TdgClinicalTrial|ChemblInteractions|TEND	11264449|10209232
GABRA2	METHARBITAL	potentiator|positive modulator	TdgClinicalTrial|ChemblInteractions|TEND	11264449|10209232
GABRA2	THIOPENTAL SODIUM	positive modulator	ChemblInteractions
GABRA2	CLONAZEPAM	allosteric modulator|positive modulator	TdgClinicalTrial|ChemblInteractions|TEND|GuideToPharmacology
GABRA2	PROPOFOL	positive modulator	ChemblInteractions
GABRA2	METHOHEXITAL SODIUM	positive modulator	ChemblInteractions
GABRA2	MIDAZOLAM HYDROCHLORIDE	positive modulator	ChemblInteractions
GABRA2	CLORAZEPATE DIPOTASSIUM	positive modulator	ChemblInteractions
GABRA2	PHENOBARBITAL		TdgClinicalTrial|TEND
STX1B	WARFARIN		PharmGKB	27740732
CACNA1I	ETHOSUXIMIDE	blocker	ChemblInteractions
CACNA1I	VERAPAMIL	inhibitor	TEND	17139284|17016423
CACNA1I	PREGABALIN	modulator	ChemblInteractions
CACNA1I	PHENSUXIMIDE	blocker	ChemblInteractions
CACNA1I	BEPRIDIL HYDROCHLORIDE	blocker	ChemblInteractions
CACNA1I	FLUNARIZINE	inhibitor	TdgClinicalTrial|TEND	19582593|11784784|17139284|17016423
CACNA1I	GABAPENTIN	modulator	ChemblInteractions
CACNA1I	TRIMETHADIONE	blocker	ChemblInteractions
CACNA1I	PARAMETHADIONE	blocker|suppressor	TdgClinicalTrial|ChemblInteractions|TEND	28963561|17139284|17016423
CACNA1I	ZONISAMIDE	inhibitor	TdgClinicalTrial	19557119|20001433|17762320|19948168|15511691|14965331|20025128|20502722|14704463|18433351
CACNA1I	PIMOZIDE	blocker	GuideToPharmacology
CACNA1I	METHSUXIMIDE	blocker	ChemblInteractions
CACNA1I	GABAPENTIN ENACARBIL	modulator	ChemblInteractions
