## Supplementary data 8 for "Genome-wide meta-analysis of over 29,000 people with epilepsy reveals 26 loci and subtype-specific genetic architecture"

### Sheet: ILAE3_GE_predictions_1
COMPOUND	Relative efficacy score (smaller is better)
1BENZYLIMIDAZOLE	19.901
5IODOTUBERCIDIN	15.5952
5METHOXYTRYPTAMINE	-15.9531
7NITROINDAZOLE	20.3542
ABIRATERONE	22.2155
ACAMPROSATE	16.59
ACARBOSE	14.3686
ACEBUTOLOL	-16.5356
ACECLOFENAC	-13.7759
ACEMETACIN	-8.04578
ACENOCOUMAROL	15.9771
ACEPROMAZINE	17.285
ACETAMIDE	2.97799
ACETAZOLAMIDE	13.623
ACETOHEXAMIDE	-4.50064
ACETOHYDROXAMICACID	-13.3734
ACETYLCHOLINE	15.8752
ACETYLCYSTEINE	19.2571
ACIPIMOX	-14.2754
ACITRETIN	20.006
ACYCLOVIR	-19.21
ADAPALENE	-12.9513
ADENOSINEPHOSPHATE	7.67832
AFATINIB	18.9224
AICARIBONUCLEOTIDE	17.8262
ALBENDAZOLE	-15.6232
ALCLOMETASONE	20.3695
ALCURONIUM	-15.5679
ALENDRONICACID	-20.6794
ALFACALCIDOL	-18.0543
ALFUZOSIN	-18.3425
ALIMEMAZINE	16.6714
ALISERTIB	17.4124
ALISKIREN	-16.493
ALITRETINOIN	-20.8537
ALIZAPRIDE	-14.5402
ALLOPURINOL	-14.1563
ALOISINE	17.2755
ALOSETRON	18.4412
ALPHALINOLENICACID	14.2861
ALPRAZOLAM	15.1918
ALPRENOLOL	-17.0231
ALRESTATIN	-18.0746
ALVERINE	-17.005
ALVESPIMYCIN	16.7352
ALVOCIDIB	-22.4948
AMANTADINE	-10.5057
AMBRISENTAN	5.34297
AMCINONIDE	-19.0728
AMIFOSTINE	21.5511
AMILORIDE	-16.7494
AMINOCAPROICACID	-15.8581
AMINOGLUTETHIMIDE	19.5393
AMINOLEVULINICACID	-14.0539
AMINOPHYLLINE	-12.8077
AMINOSALICYLICACID	-16.9493
AMIODARONE	-25.1741
AMISULPRIDE	-18.3027
AMITRIPTYLINE	-16.6699
AMLEXANOX	-12.2792
AMLODIPINE	18.5313
AMODIAQUINE	20.592
AMONAFIDE	15.7144
AMOXAPINE	15.1053
AMOXICILLIN	-19.6573
AMPEROZIDE	-15.7324
AMPHOTERICINB	-17.8701
AMPICILLIN	-13.558
AMSACRINE	-15.0768
AMTHAMINE	-12.2176
AMUVATINIB	22.4207
ANAGRELIDE	20.6644
ANANDAMIDE	-17.9325
ANASTROZOLE	18.8873
ANDROSTENEDIONE	-14.2479
ANIRACETAM	16.0436
ANISOMYCIN	15.0194
ANTAZOLINE	-8.49249
APAFANT	20.9535
APICIDIN	17.6593
APOMORPHINE	-12.081
APREPITANT	20.3222
ARBUTIN	-14.0852
ARGATROBAN	-14.5352
ARIPIPRAZOLE	-11.2975
ARTESUNATE	19.1661
ARTICAINE	14.7913
ASCORBICACID	-18.659
ASENAPINE	-16.8272
ASPIRIN	-19.0082
ASTEMIZOLE	-9.14326
AT7519	19.3123
AT9283	-18.0953
ATENOLOL	20.9215
ATOMOXETINE	19.0149
ATORVASTATIN	19.8914
ATOVAQUONE	-17.4607
ATRACURIUM	-13.8103
ATROPINE	-11.7465
AURANOFIN	-17.0086
AXITINIB	17.5079
AZACITIDINE	17.4695
AZASETRON	-18.8728
AZATHIOPRINE	15.0384
AZD1152HQPA	20.6611
AZD1480	21.3666
AZD5438	-15.5416
AZD6482	18.0783
AZD7762	22.2329
AZD8055	18.901
AZD8330	16.7818
AZELASTINE	-13.1178
AZITHROMYCIN	-19.6129
BACITRACIN	5.38569
BACLOFEN	-14.5543
BALSALAZIDE	15.7903
BAMBUTEROL	-9.02741
BARASERTIB	-18.1879
BATIMASTAT	-21.773
BELINOSTAT	-18.2618
BENAZEPRIL	22.8586
BENDROFLUMETHIAZIDE	19.8931
BENFLUOREX	-15.5974
BENIDIPINE	-18.6063
BENPERIDOL	15.332
BENSERAZIDE	-7.24609
BENZAMIL	-19.0651
BENZATROPINE	-18.3016
BENZBROMARONE	-19.1434
BENZOCAINE	-7.27602
BENZOICACID	-8.5101
BENZONATATE	-14.701
BENZTHIAZIDE	-14.3348
BENZYLPENICILLIN	15.3572
BEPRIDIL	19.1552
BETAALANINE	13.6945
BETAHISTINE	-14.468
BETAMETHASONE	19.963
BETAXOLOL	-18.5439
BETAZOLE	-10.0942
BETHANECHOL	21.0523
BETULINICACID	-17.125
BEZAFIBRATE	18.2622
BI2536	18.5049
BICALUTAMIDE	-16.4982
BICUCULLINE	22.2462
BIFONAZOLE	16.0108
BIMATOPROST	22.2069
BIOTIN	13.6374
BIPERIDEN	-17.843
BISOPROLOL	-18.0923
BMS345541	20.539
BMS387032	15.1737
BMS754807	-16.7004
BMS777607	21.3733
BMY7378	-17.5513
BNTX	-14.3409
BORTEZOMIB	-17.6858
BOSENTAN	-18.7495
BOSUTINIB	-17.7139
BREFELDINA	20.4113
BRETYLIUM	13.0747
BRIMONIDINE	-16.7101
BRINZOLAMIDE	14.9561
BRIVANIB	-13.9045
BRL15572	-17.0642
BROMFENAC	20.5401
BROMOCRIPTINE	21.2599
BROMPERIDOL	-11.0929
BROMPHENIRAMINE	-19.9656
BRUCINE	19.7613
BUDESONIDE	18.2544
BUFEXAMAC	7.99219
BUMETANIDE	14.3265
BUPARLISIB	18.936
BUPIVACAINE	3.29418
BUPROPION	-13.4416
BUSPIRONE	-19.874
BUSULFAN	22.5973
BUTALBITAL	-11.2888
BUTAMBEN	-14.0904
BUTENAFINE	13.5587
BX795	12.3709
CA2	15.2678
CABERGOLINE	15.6046
CAFFEINE	22.7844
CALCIFEDIOL	19.2518
CALCIPOTRIOL	14.3435
CALCITRIOL	21.1588
CAMPTOTHECIN	18.8413
CANDESARTAN	-16.8859
CANERTINIB	21.2289
CANRENONE	10.1232
CANTHARIDIN	-15.624
CAPECITABINE	-14.6957
CAPSAICIN	18.5159
CAPSAZEPINE	16.8158
CAPTOPRIL	-17.5311
CARBACHOL	-15.9828
CARBACYCLIN	-17.1709
CARBAMAZEPINE	-17.7742
CARBENOXOLONE	-17.9168
CARBETOCIN	18.2417
CARBIDOPA	18.4072
CARBIMAZOLE	20.0008
CARBINOXAMINE	21.3502
CARISOPRODOL	-2.99967
CARPROFEN	-20.224
CARTEOLOL	-18.0597
CARVEDILOL	-19.2655
CEDIRANIB	14.0002
CEFACLOR	14.6751
CEFADROXIL	-16.0575
CEFALOTIN	-11.671
CEFAZOLIN	18.7261
CEFDINIR	19.5221
CEFEPIME	-17.903
CEFIXIME	-16.3301
CEFMETAZOLE	-17.5227
CEFORANIDE	-19.9234
CEFOTAXIME	18.2857
CEFOTETAN	20.1864
CEFOTIAM	-14.0658
CEFTAZIDIME	-15.7564
CEFUROXIME	-14.7128
CELECOXIB	21.0118
CELIPROLOL	-15.547
CERIVASTATIN	14.5373
CERULENIN	16.4266
CETIRIZINE	-13.9302
CGP12177	-15.3271
CGS15943	18.7429
CGS21680	-16.3147
CHENODEOXYCHOLICACID	-17.4882
CHIR99021	-21.4958
CHLORAMBUCIL	18.3364
CHLORAMPHENICOL	15.1724
CHLORCYCLIZINE	-16.4852
CHLORDIAZEPOXIDE	12.2333
CHLORHEXIDINE	-12.4241
CHLORMEZANONE	8.55951
CHLOROPYRAMINE	-11.3959
CHLOROQUINE	-20.9597
CHLOROTHIAZIDE	-6.51445
CHLOROTRIANISENE	19.3424
CHLORPHENAMINE	-14.5584
CHLORPROMAZINE	-18.201
CHLORPROTHIXENE	20.4024
CHLORTETRACYCLINE	20.2314
CHLORZOXAZONE	12.6037
CHOLICACID	-17.5199
CICLOPIROX	13.204
CIGLITAZONE	20.4122
CILASTATIN	-17.227
CILNIDIPINE	19.6898
CILOMILAST	-12.4152
CILOSTAMIDE	-17.938
CILOSTAZOL	-16.0525
CIMETIDINE	17.8972
CINACALCET	-17.753
CINCHOCAINE	12.9021
CINNARIZINE	18.0425
CIPROFIBRATE	15.1516
CIPROFLOXACIN	-5.57784
CIPROXIFAN	-11.7509
CIRAZOLINE	18.2926
CISAPRIDE	20.9385
CISPLATIN	18.7926
CITALOPRAM	-21.7376
CLADRIBINE	13.71
CLARITHROMYCIN	-16.5905
CLEBOPRIDE	-15.0759
CLEMASTINE	-12.2449
CLENBUTEROL	-3.30068
CLINDAMYCIN	4.9889
CLOBENPROPIT	-11.888
CLOBETASOL	17.8843
CLOCORTOLONE	20.8426
CLODRONICACID	11.3572
CLOFARABINE	23.2935
CLOFAZIMINE	-16.8632
CLOFIBRATE	-14.2583
CLOFILIUM	-5.17467
CLOMETHIAZOLE	15.5991
CLOMIFENE	21.1546
CLOMIPRAMINE	-20.0034
CLONIDINE	20.3273
CLOPIDOGREL	-15.9409
CLOTRIMAZOLE	-19.2634
CLOXACILLIN	-17.9332
CLOZAPINE	-13.4928
COLCHICINE	-15.1897
COLFORSIN	17.2489
CORTICOSTERONE	19.5965
COUMARICACID	16.7286
COUMARIN	-16.6528
CP55940	-12.0464
CP724714	-17.6259
CPCCOET	-16.4945
CRIZOTINIB	19.9498
CROMOGLICICACID	16.7821
CURCUMIN	-19.3798
CYANOCOBALAMIN	-12.0279
CYANOPINDOLOL	-15.5332
CYCLAZOSIN	-20.0646
CYCLIZINE	13.0418
CYCLOBENZAPRINE	-14.1552
CYCLOPENTOLATE	-17.1343
CYCLOPHOSPHAMIDE	-13.6635
CYCLOSERINE	20.0662
CYPROHEPTADINE	18.098
CYT997	-20.5503
CYTARABINE	12.55
DACARBAZINE	-14.1854
DACINOSTAT	-13.0744
DACTINOMYCIN	11.1318
DAIDZEIN	-14.3349
DALCETRAPIB	-16.7273
DANAZOL	-16.3071
DANOPREVIR	19.5715
DANTROLENE	17.1065
DANUSERTIB	-16.3417
DAPSONE	-18.262
DARIFENACIN	-18.5839
DASATINIB	-18.3914
DAUNORUBICIN	17.9194
DEBRISOQUINE	5.92267
DECITABINE	15.8469
DEFLAZACORT	-5.80894
DEMECARIUM	19.889
DEOXYCHOLICACID	20.405
DEQUALINIUM	-11.3408
DESIPRAMINE	15.6582
DESLORATADINE	-13.0262
DESOXIMETASONE	20.3654
DESOXYCORTICOSTERONE	-15.8581
DEVAZEPIDE	16.5599
DEXAMETHASONE	21.6889
DEXBROMPHENIRAMINE	-11.4297
DEXCHLORPHENIRAMINE	21.136
DEXFENFLURAMINE	-19.8303
DEXTROMETHORPHAN	-19.0121
DEXTRORPHAN	19.0532
DIACEREIN	-8.7975
DIAZEPAM	-18.7703
DIAZOXIDE	17.8271
DIBENZEPIN	-16.0721
DICHLOROACETICACID	-18.2607
DICLOFENAC	19.2273
DICLOFENAMIDE	21.1743
DICLOXACILLIN	10.6455
DICOUMAROL	-4.54119
DIDANOSINE	17.226
DIENESTROL	19.8886
DIETHYLCARBAMAZINE	21.0463
DIETHYLSTILBESTROL	19.6319
DIFLORASONE	-17.8636
DIFLUNISAL	20.3309
DIGITOXIN	11.5639
DIGOXIN	13.1468
DIHYDREXIDINE	-18.1891
DIHYDROERGOCRISTINE	17.7672
DIHYDROERGOTAMINE	20.9129
DILAZEP	-16.4202
DILTIAZEM	-18.8682
DIMAPRIT	18.479
DIMENHYDRINATE	22.4785
DINOPROST	-16.6633
DINOPROSTONE	-16.2877
DIOSMIN	15.6665
DIOXYBENZONE	18.3544
DIPHEMANIL	19.5603
DIPHENHYDRAMINE	17.0758
DIPHENIDOL	23.0771
DIPHENOXYLATE	17.7913
DIPHENYLPYRALINE	-10.8352
DIPYRIDAMOLE	18.7896
DIRITHROMYCIN	12.7942
DISOPYRAMIDE	-19.1117
DISULFIRAM	14.9898
DIZOCILPINE	-16.525
DOBUTAMINE	14.0957
DOCETAXEL	-16.7619
DOCONEXENT	-17.9432
DOFETILIDE	15.1991
DOLASETRON	-12.2418
DOMPERIDONE	-12.4181
DONEPEZIL	-20.249
DOPAMINE	17.5301
DORAMAPIMOD	16.8469
DORSOMORPHIN	22.0814
DORZOLAMIDE	-19.8837
DOSULEPIN	18.6735
DOVITINIB	21.7145
DOXAPRAM	20.2842
DOXAZOSIN	-16.3019
DOXEPIN	-21.8884
DOXERCALCIFEROL	-17.9778
DOXOFYLLINE	-10.3872
DOXORUBICIN	19.4233
DOXYCYCLINE	-15.7446
DOXYLAMINE	-19.9357
DROPERIDOL	-17.6948
DRUGS	WEIGHTED_MEAN
DULOXETINE	18.4242
DYCLONINE	-17.2392
DYDROGESTERONE	-18.9032
DYPHYLLINE	12.8013
EBSELEN	21.2646
ECONAZOLE	-12.1307
ECOPIPAM	-17.3277
EDROPHONIUM	-19.9838
EFAVIRENZ	12.2138
EHNA	-20.3672
ELLAGICACID	-16.6468
ELVITEGRAVIR	-15.3018
EMEDASTINE	-12.992
EMODIN	2.80094
ENALAPRIL	-19.2162
ENALAPRILAT	15.8298
ENMD2076	14.2306
ENOXACIN	-7.2111
ENTACAPONE	-19.5265
ENTINOSTAT	19.4991
ENZALUTAMIDE	21.0285
ENZASTAURIN	-24.5049
EPHEDRINE	19.7088
EPIBATIDINE	-19.7994
EPINEPHRINE	18.1278
EPIRUBICIN	16.9562
EPITESTOSTERONE	-12.7675
EPLERENONE	-17.2689
EPROSARTAN	-12.0106
EQUILIN	-18.3503
EQUOL	18.0909
ERGOMETRINE	-14.6121
ERLOTINIB	22.0038
ERYTHROMYCIN	14.5114
ESCITALOPRAM	15.7738
ESCULIN	18.623
ESMOLOL	-17.7814
ESOMEPRAZOLE	15.8994
ESTRADIOL	-20.1956
ESTRADIOLBENZOATE	-17.1289
ESTRADIOLCYPIONATE	-14.6622
ESTRADIOLVALERATE	-15.7132
ESTRIOL	-18.0353
ESTRONE	-19.2718
ESTROPIPATE	-19.5957
ETACRYNICACID	-19.7115
ETAZOLATE	-15.2103
ETHINYLESTRADIOL	-13.2974
ETHOSUXIMIDE	-9.49985
ETHOTOIN	-13.753
ETICLOPRIDE	-17.7978
ETIDRONICACID	9.83182
ETIOCHOLANOLONE	-14.5823
ETODOLAC	-17.7896
ETOMIDATE	17.5592
ETOPOSIDE	-20.5484
ETORICOXIB	-16.9525
ETRETINATE	9.40744
EUGENOL	-15.0852
EVEROLIMUS	-15.8144
EXEMESTANE	16.5081
EZETIMIBE	14.9418
FADROZOLE	-13.8272
FAMCICLOVIR	-18.8862
FAMOTIDINE	-17.6341
FANANSERIN	15.0715
FARNESOL	-17.1021
FASUDIL	-20.9357
FEBUXOSTAT	16.0278
FELBAMATE	-19.4476
FELBINAC	-7.26566
FELODIPINE	-14.5352
FENOBAM	-13.3152
FENOFIBRATE	21.5805
FENOLDOPAM	-19.3837
FENOPROFEN	-8.79781
FENOTEROL	-13.7393
FEXARAMINE	-16.945
FEXOFENADINE	16.6894
FINASTERIDE	-13.108
FLAVOXATE	22.3423
FLECAINIDE	-17.9014
FLOXURIDINE	22.0905
FLUCLOXACILLIN	-13.4383
FLUCONAZOLE	23.6832
FLUCYTOSINE	19.9745
FLUDARABINE	15.5601
FLUDROCORTISONE	19.9942
FLUFENAMICACID	15.5169
FLUMAZENIL	-12.9491
FLUMETHASONE	-10.9917
FLUNARIZINE	-19.0075
FLUNISOLIDE	16.8775
FLUOCINONIDE	-18.0839
FLUOROMETHOLONE	-14.1451
FLUOROURACIL	21.9591
FLUOXETINE	-22.1347
FLUOXYMESTERONE	-1.10449
FLUPENTIXOL	-17.0329
FLUPERLAPINE	19.8083
FLUPHENAZINE	20.6273
FLUPIRTINE	14.6404
FLURANDRENOLIDE	-8.5926
FLURBIPROFEN	15.212
FLUSPIRILENE	-20.2632
FLUTAMIDE	23.0467
FLUTICASONE	-16.155
FLUVASTATIN	18.5366
FLUVOXAMINE	-17.6728
FOLICACID	-16.6602
FOMEPIZOLE	-12.9855
FORETINIB	19.8711
FORMOTEROL	-14.2125
FOSINOPRIL	-18.212
FOSTAMATINIB	22.0262
FR122047	13.717
FULVESTRANT	-20.5684
FUROSEMIDE	-10.0948
GABAPENTIN	-13.2788
GABAZINE	15.2431
GABEXATE	-19.4142
GABOXADOL	12.5793
GALANTAMINE	-19.1985
GALLAMINE	-11.5444
GALLICACID	-15.8421
GANCICLOVIR	-15.7219
GARCINOL	-16.7421
GATIFLOXACIN	16.3271
GAVESTINEL	-17.6514
GEFITINIB	22.5014
GELDANAMYCIN	20.8569
GEMCITABINE	18.8998
GEMFIBROZIL	-15.2559
GENISTEIN	22.0578
GENTAMICIN	11.2169
GESTRINONE	-18.6548
GIBBERELLICACID	-20.5882
GLICLAZIDE	-20.7803
GLIMEPIRIDE	-19.4325
GLIPIZIDE	18.3118
GLIQUIDONE	20.2027
GLUCOSAMINE	18.1888
GLUTAMINE	18.0607
GLYCOCHOLICACID	16.6933
GLYCOPYRROLATE	-15.3759
GOSERELIN	14.9996
GOSSYPOL	19.7782
GR127935	13.9279
GR55562	19.7829
GR79236	-18.0653
GRANISETRON	16.2866
GRISEOFULVIN	-18.7447
GSK1059615	19.0052
GSK1070916	20.7718
GSK461364	-19.2195
GSK650394	18.2512
GSK690693	18.3545
GUAIACOL	-9.0874
GUAIFENESIN	-12.9099
GUANABENZ	-17.5735
GUANADREL	14.4823
GUANETHIDINE	-8.40892
GUANFACINE	19.4037
GUGGULSTERONE	-15.1962
GW501516	-10.9052
GW7647	23.2389
GW9508	17.3518
GYKI52466	17.1384
HALCINONIDE	-16.9636
HALOFANTRINE	-12.602
HALOPERIDOL	13.3488
HARMINE	-13.9219
HEMICHOLINIUM3	17.1808
HESPERIDIN	-18.5286
HEXACHLOROPHENE	-14.8523
HEXAMETHONIUM	-5.16434
HEXESTROL	-14.1037
HEXYLCAINE	-18.5769
HEXYLRESORCINOL	-16.7865
HOMATROPINE	-17.656
HOMOSALATE	-14.2165
HUPERZINEA	-20.2116
HYCANTHONE	12.712
HYDRALAZINE	-19.8203
HYDROCHLOROTHIAZIDE	8.37933
HYDROCORTISONE	-16.8554
HYDROFLUMETHIAZIDE	-17.7894
HYDROXYCHLOROQUINE	16.7773
HYDROXYFASUDIL	-15.3652
HYDROXYZINE	-12.2366
HYOSCYAMINE	-18.8961
HYPERFORIN	14.586
HYPERICIN	-16.8384
IBANDRONICACID	8.99814
IBMECA	-18.9711
IBRUTINIB	19.6282
IBUDILAST	-15.1304
IBUPROFEN	-16.1707
IBUTILIDE	13.329
ICOSAPENT	-19.5015
IDARUBICIN	21.1318
IDELALISIB	-8.808
IDOXURIDINE	13.6457
IFENPRODIL	17.363
IFOSFAMIDE	-16.8077
ILOMASTAT	-18.6241
ILOPERIDONE	-13.2701
ILOPROST	14.1726
IMATINIB	-20.5623
IMIPRAMINE	13.5819
IMIQUIMOD	-19.4144
IMMEPIP	-16.8765
INDAPAMIDE	-13.4283
INDINAVIR	-14.2767
INDIRUBIN	21.2746
INDOMETACIN	-19.9696
ING1	10.9239
INIPARIB	16.5831
IODOPHENPROPIT	19.102
IPRATROPIUM	19.8424
IRBESARTAN	-17.7366
IRINOTECAN	19.3551
ISOMETHEPTENE	9.31486
ISONIAZID	16.0214
ISOPRENALINE	-16.5496
ISOSORBIDE	-8.86334
ISOTRETINOIN	-16.4632
ISOXSUPRINE	-18.0648
ISPINESIB	15.5321
ISRADIPINE	-18.4663
ITOPRIDE	-13.1167
ITRACONAZOLE	-20.8773
IVERMECTIN	-16.0719
JNJ38877605	19.6586
JOSAMYCIN	-5.705
KENPAULLONE	-19.6461
KETANSERIN	18.4706
KETOCONAZOLE	-19.1513
KETOPROFEN	18.573
KETOROLAC	16.3434
KETOTIFEN	-18.2471
KU55933	-20.6245
L694247	-17.2799
LABETALOL	-15.5319
LACIDIPINE	16.7037
LAMIVUDINE	13.8873
LAMOTRIGINE	-16.4588
LANSOPRAZOLE	19.7327
LAPATINIB	19.0499
LATANOPROST	-12.9056
LATRUNCULINB	-18.0753
LAUDANOSINE	15.6597
LEFLUNOMIDE	-15.1939
LENALIDOMIDE	19.7321
LESTAURTINIB	17.3979
LETROZOLE	-17.3985
LEUCOVORIN	20.3504
LEVETIRACETAM	-19.4757
LEVISOPRENALINE	13.3018
LEVOBUNOLOL	17.3156
LEVOCABASTINE	16.2862
LEVOCETIRIZINE	-17.2399
LEVODOPA	-3.92168
LEVOFLOXACIN	19.9412
LEVOMEPROMAZINE	-17.7683
LEVONORGESTREL	-15.3858
LEVOPROPOXYPHENE	11.6879
LEVOTHYROXINE	-19.4031
LIDOCAINE	14.2893
LIDOFLAZINE	-18.6092
LINIFANIB	20.9481
LINOLEICACID	-18.6975
LINOPIRDINE	-18.1912
LINSITINIB	20.3924
LIOTHYRONINE	11.8803
LISINOPRIL	8.74509
LISURIDE	14.8978
LITHOCHOLICACID	-17.1263
LOBELINE	17.4449
LOFEPRAMINE	17.313
LOFEXIDINE	14.4177
LOMEFLOXACIN	-8.57148
LOMERIZINE	13.8185
LONIDAMINE	-17.895
LOPERAMIDE	20.9587
LOPINAVIR	-14.7738
LORACARBEF	-14.8037
LORATADINE	-16.1288
LORAZEPAM	-18.3475
LORGLUMIDE	17.3939
LOSARTAN	-17.067
LOVASTATIN	-19.0111
LOXAPINE	14.5711
LUZINDOLE	-18.3599
LY2140023	-9.79367
LY255283	18.4459
LY294002	20.6827
LYPRESSIN	13.9049
MAFENIDE	-18.4398
MAPROTILINE	19.5367
MARAVIROC	14.9832
MASITINIB	19.173
MDL29951	-17.1527
MEBENDAZOLE	13.2306
MECAMYLAMINE	-13.4929
MECLOFENAMICACID	17.587
MEDRYSONE	-13.2925
MEFENAMICACID	-15.9258
MEFLOQUINE	-17.225
MEGLUMINE	-5.12865
MELATONIN	19.0313
MELOXICAM	-16.6125
MELPERONE	-15.9684
MELPHALAN	13.2727
MEMANTINE	15.6977
MENADIONE	19.0114
MEPENZOLATE	16.4943
MEPHENTERMINE	-18.6426
MEPHENYTOIN	-17.0574
MEPIVACAINE	15.5314
MEPYRAMINE	-17.3269
MERCAPTOPURINE	-20.8625
MESALAZINE	-17.6109
MESORIDAZINE	18.6336
MESTRANOL	-15.9452
MESULERGINE	-9.44056
METACYCLINE	-16.5292
METAMIZOLE	-11.6902
METARAMINOL	5.29619
METERGOLINE	-20.0512
METFORMIN	16.7086
METHANTHELINE	-16.4878
METHAPYRILENE	20.2383
METHAZOLAMIDE	-16.8831
METHIMAZOLE	-14.9606
METHOCARBAMOL	21.0152
METHOTREXATE	19.0834
METHOXAMINE	17.7149
METHOXSALEN	-20.5783
METHYLDOPA	-1.81376
METHYLDOPATE	8.37489
METHYLENEBLUE	19.5476
METHYLERGOMETRINE	15.7676
METHYLLYCACONITINE	-11.1049
METHYLPREDNISOLONE	-12.5969
METHYLTESTOSTERONE	24.9284
METHYSERGIDE	-18.8353
METITEPINE	-15.5595
METIXENE	-15.801
METOCLOPRAMIDE	-15.4951
METOLAZONE	13.4109
METOPROLOL	15.9717
METRONIDAZOLE	15.2964
METYRAPONE	-18.7878
MEVASTATIN	15.2954
MEXILETINE	13.0678
MGCD265	17.8808
MIANSERIN	-20.2089
MIBEFRADIL	17.9128
MICONAZOLE	-10.646
MIDAZOLAM	-19.5261
MIDODRINE	13.99
MIDOSTAURIN	15.8237
MIFEPRISTONE	-17.7169
MIGLITOL	20.8956
MILNACIPRAN	14.1854
MILRINONE	19.0667
MINAPRINE	-15.9514
MINOCYCLINE	-11.5053
MINOXIDIL	-16.2942
MIRTAZAPINE	-14.0542
MISOPROSTOL	-5.78217
MITOTANE	20.9559
MITOXANTRONE	18.8399
MIZOLASTINE	-5.40046
MK1775	18.1279
MK212	-9.87519
MK2206	-21.289
MK5108	17.4414
MLN8054	20.512
MOCETINOSTAT	13.9903
MOCLOBEMIDE	-19.8252
MODAFINIL	-16.508
MOEXIPRIL	16.9482
MOLINDONE	-20.466
MOLSIDOMINE	-17.4713
MOMETASONE	20.6085
MONASTROL	-16.0722
MONOBENZONE	13.7028
MONTELUKAST	16.3382
MORIN	-16.3055
MOSAPRIDE	18.1023
MOTESANIB	22.0804
MOXIFLOXACIN	16.5597
MOXISYLYTE	7.62412
MOXONIDINE	12.2327
MYCOPHENOLATEMOFETIL	16.5698
MYCOPHENOLICACID	20.8476
MYRICETIN	19.4625
MYRIOCIN	19.3871
N6CYCLOPENTYLADENOSINE	20.4295
NABUMETONE	-19.098
NADIDE	-17.373
NADOLOL	19.2223
NAFADOTRIDE	-15.843
NAFCILLIN	14.8211
NAFTIFINE	-20.5305
NALBUPHINE	19.0451
NALIDIXICACID	-5.14568
NALOXONE	-19.92
NALTREXONE	18.282
NALTRIBEN	-21.4882
NALTRINDOLE	-16.3172
NAPHAZOLINE	-21.395
NAPROXEN	15.9444
NARINGENIN	17.4781
NARINGIN	-20.538
NATEGLINIDE	-17.9065
NAVITOCLAX	-22.9658
NBQX	21.3649
NECA	-19.8643
NEFAZODONE	17.8418
NELFINAVIR	-16.5484
NEMONAPRIDE	-18.0674
NEOMYCIN	-11.6021
NEOSTIGMINE	-17.088
NERATINIB	19.185
NEVIRAPINE	20.6828
NIACIN	-18.974
NIALAMIDE	-14.1864
NICARDIPINE	-20.4592
NICERGOLINE	-21.1143
NICLOSAMIDE	-18.0944
NICORANDIL	13.1263
NICOTINAMIDE	14.9942
NICOTINE	-16.9974
NIFEDIPINE	-18.4851
NIFLUMICACID	15.1485
NIGULDIPINE	-17.3134
NILOTINIB	21.5623
NILUTAMIDE	-20.3879
NIMESULIDE	-17.4426
NIMODIPINE	-21.7573
NINTEDANIB	20.1491
NISOLDIPINE	18.795
NISOXETINE	-17.3254
NITRAZEPAM	13.9462
NITRENDIPINE	-20.3136
NITROFURAL	14.6966
NIZATIDINE	-20.2882
NOCODAZOLE	-19.5128
NOMIFENSINE	-14.5628
NORBINALTORPHIMINE	-11.4933
NOREPINEPHRINE	15.7864
NORETHINDRONE	16.9733
NORETHISTERONE	-15.2109
NORFLOXACIN	13.4235
NORGESTIMATE	-17.881
NORGESTREL	-14.752
NORTRIPTYLINE	-16.0727
NOSCAPINE	-16.3978
NOVOBIOCIN	9.60521
NU1025	-17.9425
NYSTATIN	12.3932
OBATOCLAX	-19.3044
OCTOPAMINE	18.0948
OFLOXACIN	-18.2368
OLANZAPINE	-18.1274
OLAPARIB	20.2822
OLEOYLETHANOLAMIDE	-17.0662
OLMESARTAN	-17.1691
OLOMOUCINE	14.4113
OLOPATADINE	-13.8053
OMEPRAZOLE	20.4034
ONDANSETRON	18.3476
ORANTINIB	20.1619
ORCIPRENALINE	14.2445
ORLISTAT	21.3034
ORPHENADRINE	-21.964
ORTERONEL	20.5381
OSI027	17.0113
OSI930	-16.1657
OTENZEPAD	18.9228
OUABAIN	-10.4653
OXACILLIN	-22.4765
OXANDROLONE	4.46141
OXAPROZIN	20.7904
OXCARBAZEPINE	-18.7564
OXETACAINE	-9.12558
OXICONAZOLE	-19.7531
OXOTREMORINE	18.2834
OXPRENOLOL	-11.2061
OXYBENZONE	-19.0183
OXYBUPROCAINE	-16.4374
OXYBUTYNIN	-16.3176
OXYMETAZOLINE	-14.3439
OXYMETHOLONE	-15.5997
OXYPHENBUTAZONE	-17.825
OXYPHENONIUM	17.8428
OXYTETRACYCLINE	-5.00203
PACLITAXEL	20.9222
PALBOCICLIB	-16.9533
PALONOSETRON	18.1765
PANCURONIUM	18.1493
PANOBINOSTAT	-13.9004
PANTOPRAZOLE	17.3395
PAPAVERINE	-12.772
PARACHLOROPHENOL	-17.3692
PARECOXIB	12.3995
PAROMOMYCIN	-10.4659
PAROXETINE	-19.9512
PAXILLINE	17.095
PAZOPANIB	22.7464
PD0325901	20.7787
PD173074	-18.8482
PEFLOXACIN	-10.3125
PELITINIB	19.7795
PEMETREXED	-18.1217
PENBUTOLOL	-13.1263
PENTAMIDINE	11.6018
PENTETICACID	-18.096
PENTOBARBITAL	-13.8627
PENTOLINIUM	-14.9478
PENTOXIFYLLINE	22.7741
PENTOXYVERINE	17.5157
PERGOLIDE	-16.4318
PERHEXILINE	-18.9929
PERINDOPRIL	14.4654
PEROSPIRONE	-15.9309
PERPHENAZINE	18.666
PF04217903	-21.8789
PHA665752	20.7008
PHA793887	15.6121
PHENACETIN	-18.8335
PHENAMIL	-19.3555
PHENAZOPYRIDINE	13.6237
PHENELZINE	20.1561
PHENETHYLISOTHIOCYANATE	-16.2808
PHENFORMIN	-17.1094
PHENINDIONE	-13.4298
PHENIRAMINE	-19.2756
PHENOLPHTHALEIN	-16.3687
PHENOXYBENZAMINE	-18.3416
PHENSUXIMIDE	-17.188
PHENTERMINE	14.4823
PHENTOLAMINE	19.8212
PHENYLBUTAZONE	-15.9196
PHENYLPROPANOLAMINE	-11.0219
PHENYTOIN	19.3856
PHLORETIN	-19.3821
PHYLLOQUINONE	-11.7995
PHYSOSTIGMINE	-21.3138
PI103	16.8463
PICROTOXIN	17.5698
PILOCARPINE	20.7417
PIMOZIDE	-19.9424
PINACIDIL	17.8655
PINDOLOL	15.4231
PIOGLITAZONE	-18.3298
PIPAMPERONE	-23.5057
PIPERACILLIN	-15.3719
PIPERINE	-17.1296
PIRACETAM	14.2184
PIRENPERONE	19.8075
PIRENZEPINE	-16.7258
PIRETANIDE	-14.3333
PIRFENIDONE	18.7691
PIRIBEDIL	-17.2709
PIRINIXICACID	18.5909
PIRLINDOLE	-13.5349
PIROXICAM	-18.3813
PITAVASTATIN	17.4479
PIZOTIFEN	-19.1778
PJ34	18.9797
PLERIXAFOR	-12.1277
PLUMBAGIN	11.1412
PLX4720	-17.599
PNU282987	-15.1455
PONATINIB	20.0246
PRACTOLOL	17.0908
PRALIDOXIME	-12.7472
PRAMIPEXOLE	-15.9922
PRANLUKAST	-14.7173
PRAVASTATIN	-15.6554
PRAZIQUANTEL	12.9859
PRAZOSIN	18.538
PREDNICARBATE	-10.234
PREDNISOLONE	-18.2003
PREDNISONE	-16.7375
PREGNENOLONE	18.1868
PRENYLAMINE	-14.7403
PRILOCAINE	16.7942
PRIMAQUINE	15.7329
PRIMIDONE	-20.8409
PROBENECID	17.3435
PROBUCOL	-17.4629
PROCAINAMIDE	11.1742
PROCAINE	12.6098
PROCARBAZINE	-20.7308
PROCATEROL	15.4855
PROCHLORPERAZINE	-13.218
PROCYCLIDINE	-12.868
PROFENAMINE	-20.2068
PROGESTERONE	19.9626
PROGLUMIDE	-9.07571
PROGUANIL	-17.5533
PROMAZINE	-17.8004
PROMETHAZINE	-18.3087
PRONETALOL	-13.4805
PROPAFENONE	-21.6398
PROPANOICACID	14.4617
PROPANTHELINE	-16.4708
PROPENTOFYLLINE	13.4163
PROPIDIUM	-11.7503
PROPOFOL	18.9639
PROPOXYCAINE	-16.2408
PROPRANOLOL	14.4995
PROPYLTHIOURACIL	-20.1067
PROSCILLARIDIN	11.7112
PROTRIPTYLINE	16.6261
PRUNETIN	-11.3342
PSEUDOEPHEDRINE	-16.2047
PUROMYCIN	-15.0058
PURVALANOLA	15.3287
PURVALANOLB	-18.0049
PX12	-20.0684
PYRANTEL	18.0771
PYRAZINAMIDE	-18.4326
PYRIDOXINE	-19.8624
PYRIMETHAMINE	16.0412
QUERCETIN	-19.2916
QUETIAPINE	-21.0618
QUINAPRIL	18.2988
QUINETHAZONE	21.6814
QUINIDINE	18.9165
QUININE	19.7129
QUINPIROLE	-18.6421
QUIPAZINE	-20.0509
QUIZARTINIB	20.9901
RABEPRAZOLE	-18.2464
RACLOPRIDE	-15.4491
RADICICOL	-16.1062
RALOXIFENE	16.1415
RALTEGRAVIR	-19.7185
RALTITREXED	-11.6839
RAMIPRIL	-14.7864
RANITIDINE	19.732
RANOLAZINE	-11.9555
REBOXETINE	-17.4895
RELCOVAPTAN	19.4495
REMOXIPRIDE	17.8384
REPAGLINIDE	16.6209
RESCINNAMINE	15.4915
RESERPINE	-19.9657
RESORCINOL	16.7095
RESVERATROL	17.7154
RETINOL	-14.2859
RIBAVIRIN	15.7497
RIBOFLAVIN	-20.3114
RIBOSTAMYCIN	14.364
RIFABUTIN	-17.5491
RIFAMPICIN	17.9394
RIFAPENTINE	-18.8
RIFAXIMIN	13.7399
RILMENIDINE	17.5259
RILUZOLE	-17.4948
RIMCAZOLE	-18.9903
RIMEXOLONE	-15.8283
RIMONABANT	-15.858
RISPERIDONE	-16.9133
RITANSERIN	16.9681
RITODRINE	23.2194
RITONAVIR	-9.0864
RIVAROXABAN	-16.2827
RIVASTIGMINE	-5.38903
RIZATRIPTAN	16.7352
RO154513	21.9418
ROFECOXIB	20.0743
ROLIPRAM	18.3292
ROPINIROLE	-15.5992
ROPIVACAINE	16.0712
ROSIGLITAZONE	-21.4211
ROSUVASTATIN	-13.6972
ROXITHROMYCIN	13.542
RPIA	16.4107
RS102221	-18.6838
RU24969	-14.3624
RUCAPARIB	20.1421
RUTIN	20.7685
RUXOLITINIB	19.1673
RYANODINE	15.0424
SAFINAMIDE	18.1745
SALBUTAMOL	16.0716
SALMETEROL	19.5622
SALVINORINA	20.6114
SAQUINAVIR	-14.5334
SARACATINIB	-18.0396
SB202190	14.3444
SB203580	18.98
SB216763	-17.1689
SB222200	-16.0452
SB269970	-22.6522
SB431542	18.0676
SB590885	19.1647
SCH23390	-19.3349
SCH58261	17.8816
SCOPOLAMINE	18.7651
SCRIPTAID	17.6435
SELEGILINE	14.1806
SELUMETINIB	-18.1272
SEMAXANIB	19.6293
SEROTONIN	-16.7056
SERTACONAZOLE	14.5282
SERTINDOLE	-10.2812
SERTRALINE	12.6936
SGX523	23.7124
SIBUTRAMINE	-21.9974
SILDENAFIL	18.989
SIMVASTATIN	20.5272
SIROLIMUS	22.5374
SITAGLIPTIN	-14.9131
SNS314	13.5568
SOLIFENACIN	-20.609
SOMATOSTATIN	20.4864
SORAFENIB	-21.6327
SOTALOL	-14.6431
SPAGLUMICACID	22.7196
SPARFLOXACIN	-11.8727
SPARFOSICACID	19.8509
SPERMIDINE	-11.8398
SPHINGOSINE	19.0145
SPIPERONE	-19.1738
SPIRAMIDE	-16.9132
SPIRAMYCIN	10.45
SPIRONOLACTONE	18.086
SPIROXATRINE	-17.9301
SR12813	18.5444
STAUROSPORINE	19.1144
STAVUDINE	-18.6045
STIRIPENTOL	-18.8908
STRYCHNINE	-14.3206
SU11652	18.0176
SULFACETAMIDE	-20.5283
SULFADIAZINE	17.4776
SULFAMERAZINE	12.2408
SULFAMETHIZOLE	-15.2142
SULFAMETHOXAZOLE	15.7206
SULFAPHENAZOLE	15.4173
SULFAPYRIDINE	-4.61631
SULFASALAZINE	-18.8257
SULFATHIAZOLE	-11.778
SULFINPYRAZONE	-13.964
SULINDAC	-15.9519
SULOCTIDIL	-17.7945
SULPIRIDE	18.8248
SUMATRIPTAN	20.53
SUNITINIB	-19.1347
SUPROFEN	-13.779
SURAMIN	-15.0674
SYNEPHRINE	15.7435
TACEDINALINE	16.9147
TACRINE	19.3555
TACROLIMUS	-21.5155
TADALAFIL	-17.077
TAK715	20.04
TALNIFLUMATE	19.0036
TAMIBAROTENE	12.5958
TAMOXIFEN	-18.7708
TANDUTINIB	-15.5736
TANESPIMYCIN	19.8615
TAUROCHOLICACID	18.5843
TAZOBACTAM	-19.558
TEGAFUR	-17.8392
TEGASEROD	-21.8433
TELMISARTAN	-15.6002
TEMOZOLOMIDE	20.7754
TEMSIROLIMUS	18.2145
TENIPOSIDE	17.8742
TENOFOVIR	15.481
TENOXICAM	19.8676
TERAZOSIN	19.0012
TERBINAFINE	20.4291
TERBUTALINE	18.4442
TERFENADINE	21.1182
TERGURIDE	-18.7362
TESTOSTERONE	21.4385
TETRABENAZINE	-13.7129
TETRACAINE	9.40799
TETRACYCLINE	-14.8516
TETRAHYDROPALMATINE	-19.1453
TETRYZOLINE	22.1304
TG100115	19.2199
THALIDOMIDE	-19.444
THENOYLTRIFLUOROACETONE	-18.2614
THEOBROMINE	-10.4768
THEOPHYLLINE	-17.7105
THIAMINE	16.3445
THIETHYLPERAZINE	-18.7439
THIOCOLCHICOSIDE	21.5182
THIOPERAMIDE	18.9169
THIOPROPERAZINE	18.9119
THIORIDAZINE	20.9387
THIORPHAN	17.314
THIOTEPA	22.0365
THIOTHIXENE	-14.6856
THONZONIUM	10.0042
TIAGABINE	13.9382
TIANEPTINE	-16.4497
TIAPRIDE	16.9253
TIAPROFENICACID	-16.5864
TIBOLONE	-18.671
TICARCILLIN	6.62294
TICLOPIDINE	-14.0063
TIMOLOL	15.3184
TINIDAZOLE	20.056
TIOCONAZOLE	-10.2283
TIOGUANINE	7.93614
TIOTIDINE	-14.6246
TIPIFARNIB	-21.3794
TIRATRICOL	-10.8903
TIVANTINIB	17.265
TIVOZANIB	20.0663
TIZANIDINE	-19.0004
TNP470	15.4692
TOCAINIDE	-17.7013
TOFACITINIB	-12.039
TOLAZAMIDE	-19.3874
TOLAZOLINE	-20.3277
TOLBUTAMIDE	-20.2612
TOLCAPONE	-21.0491
TOLFENAMICACID	-6.30514
TOLMETIN	-14.3515
TOLNAFTATE	-7.61919
TOLTERODINE	-15.3328
TOPIRAMATE	-18.6348
TOPOTECAN	21.0087
TORASEMIDE	-21.701
TOREMIFENE	-19.232
TORIN1	16.9542
TOSEDOSTAT	-17.3314
TOZASERTIB	19.0372
TRAMADOL	-17.615
TRAMETINIB	22.0904
TRANEXAMICACID	12.9712
TRANILAST	17.1542
TRANYLCYPROMINE	-18.4319
TRAPIDIL	-17.0306
TRAZODONE	17.0873
TREPROSTINIL	-21.1127
TRETINOIN	-21.9336
TRIAMCINOLONE	17.5025
TRIAMTERENE	-12.2316
TRICHLORMETHIAZIDE	7.3362
TRICLABENDAZOLE	-16.281
TRICLOSAN	-14.333
TRIDIHEXETHYL	9.55903
TRIFLUOPERAZINE	-20.4324
TRIFLUPROMAZINE	-18.0915
TRIFLURIDINE	14.1953
TRIFLUSAL	-19.0057
TRIHEXYPHENIDYL	18.0808
TRIMEBUTINE	19.6225
TRIMETAZIDINE	-18.1638
TRIMETHADIONE	18.2987
TRIMETHOPRIM	14.4927
TRIMIPRAMINE	-18.5012
TRIPELENNAMINE	19.3501
TRIPROLIDINE	-19.8579
TROGLITAZONE	21.2339
TROLEANDOMYCIN	8.13386
TROPICAMIDE	-20.6365
TROPISETRON	-19.5333
TRYPTOPHAN	-10.2701
TUBOCURARINE	19.5
TYLOXAPOL	13.5976
TYRAMINE	-7.23829
TYRPHOSTIN1	-15.3669
TYRPHOSTINAG1478	20.1989
UBENIMEX	-15.6911
URAPIDIL	-21.0058
VALACICLOVIR	17.2072
VALDECOXIB	23.5895
VALPROICACID	-20.5995
VALSARTAN	21.435
VANCOMYCIN	-9.47518
VANOXERINE	19.6312
VARDENAFIL	18.6094
VARENICLINE	-19.286
VATALANIB	-14.0116
VECURONIUM	-17.0225
VELIPARIB	-21.5191
VEMURAFENIB	23.2414
VENLAFAXINE	-16.1659
VERAPAMIL	18.5874
VERATRIDINE	-15.0728
VICRIVIROC	-20.4143
VIDARABINE	16.7029
VIGABATRIN	-14.3244
VILOXAZINE	-15.8186
VINBLASTINE	18.6392
VINBURNINE	19.7631
VINCAMINE	19.1835
VINCRISTINE	-12.9735
VINDESINE	-18.5919
VINORELBINE	-14.7827
VINPOCETINE	-17.2278
VORICONAZOLE	-15.4489
VORINOSTAT	-19.2929
VX702	-16.7844
WARFARIN	-18.6556
WORTMANNIN	19.9998
XAMOTEROL	4.35473
XANTHINOL	24.0263
XYLAZINE	-22.5377
XYLOMETAZOLINE	4.94642
Y27632	-17.4381
Y39983	19.055
YOHIMBINE	-19.307
ZACOPRIDE	-20.9557
ZAFIRLUKAST	17.2518
ZALCITABINE	-15.2479
ZALEPLON	8.80138
ZAPRINAST	-20.089
ZARDAVERINE	-18.7869
ZATEBRADINE	-17.1256
ZERANOL	18.1408
ZIBOTENTAN	12.7368
ZIDOVUDINE	-17.493
ZILEUTON	19.6506
ZIMELIDINE	-17.3594
ZIPRASIDONE	-14.0327
ZM241385	16.2078
ZOLMITRIPTAN	16.4814
ZOLPIDEM	13.468
ZONISAMIDE	-18.4133
ZOPICLONE	7.11554
ZOSUQUIDAR	-13.1754
ZSTK474	19.9343
ZUCLOPENTHIXOL	18.7279
