## Supplementary data 9 for "Genome-wide meta-analysis of over 29,000 people with epilepsy reveals 26 loci and subtype-specific genetic architecture"

### Sheet: AED target genes
Gene name
ABAT
ABCB1
ABCC2
ABCG2
ACADSB
ADORA1
ADORA2A
ADRA1A
ADRA2A
ADRB1
ALB
ALDH5A1
AOX1
AQP1
AQP4
AR
BAG6
BAX
BGLAP
CA1
CA10
CA11
CA12
CA13
CA14
CA2
CA3
CA4
CA5A
CA5B
CA6
CA7
CA8
CA9
CACNA1B
CACNA1E
CACNA1G
CACNA1H
CACNA1I
CBX1
CFHR4
CHRM1
CHRM2
CHRM3
CHRM4
CHRM5
CHRNA4
CHRNA7
CYP19A1
CYP1A1
CYP1A2
CYP2A6
CYP2B6
CYP2C19
CYP2C8
CYP2C9
CYP2D6
CYP3A4
CYP3A5
DHFR
DPYSL2
DRD1
DRD2
DRD5
EPHX1
FOS
FZD8
GABBR1
GABRA1
GABRA2
GABRA3
GABRA4
GABRA5
GABRA6
GABRB1
GABRB2
GABRB3
GABRD
GABRE
GABRG1
GABRG2
GABRG3
GABRP
GABRQ
GABRR1
GABRR2
GABRR3
GGT1
GRIA1
GRIA2
GRIA3
GRIA4
GRIK1
GRIK2
GRIK3
GRIK4
GSTA1
HDAC1
HDAC10
HDAC11
HDAC2
HDAC3
HDAC4
HDAC5
HDAC6
HDAC7
HDAC8
HDAC9
HLA-A
HLA-B
HLA-C
HLA-DQB1
HLA-DRB1
HNF4A
HRH1
HSPA1A
HSPA1L
HTR2A
HTR3A
INSR
LTA
MAOA
MAOB
MMP12
MMP2
MTHFR
NAT2
NFE2L2
NOS1
NR1I2
NR1I3
NR3C1
NTF3
OGDH
OPRK1
PGD
POU5F1
PPARA
PPARD
PPARG
PPT1
PRL
PRRC2A
PTGS1
PTH
RALBP1
SCN10A
SCN11A
SCN1A
SCN1B
SCN2A
SCN2B
SCN3A
SCN3B
SCN4A
SCN4B
SCN5A
SCN7A
SCN8A
SCN9A
SLC16A1
SLC22A1
SLC22A2
SLC22A5
SLC22A6
SLC22A7
SLC22A8
SLC2A1
SLC32A1
SLC6A1
SLCO2B1
SV2A
TAT
TG
TNF
TNFRSF1B
TRH
TSPO
UGT1A1
UGT1A10
UGT1A3
UGT1A4
UGT1A5
UGT1A6
UGT1A7
UGT1A8
UGT1A9
UGT2B15
UGT2B7
VDR
VEGFA

### Sheet: Monogenic epilepsy genes
Gene name
AARS2
ABAT
ABHD16A
ACOX1
ACTB
ACTG1
ACTL6B
ADAR
ADARB1
ADAT3
ADCY5
ADGRG1
ADNP
ADPRS
ADSL
AFDN
AFF3
AFG3L2
AGMO
AIMP1
AKT1
AKT3
ALDH3A2
ALDH5A1
ALDH7A1
ALG1
ALG11
ALG12
ALG13
ALG14
ALG2
ALG3
ALG6
ALG8
ALG9
ALKBH8
ALPL
AMPD2
AMT
ANKRD11
ANKRD17
AP1G1
AP2M1
AP3B2
AP3D1
AP4B1
APC2
ARFGEF1
ARFGEF2
ARG1
ARHGEF9
ARID1A
ARID1B
ARV1
ARX
ASAH1
ASH1L
ASNS
ASPA
ASPM
ASTN1
ASXL3
ATAD1
ATN1
ATP13A2
ATP1A1
ATP1A2
ATP1A3
ATP5F1A
ATP6AP2
ATP6V0A1
ATP6V0C
ATP6V1A
ATP6V1B2
ATP7A
ATRX
AUTS2
B3GALNT2
B4GAT1
BCAS3
BCKDHA
BCKDHB
BCL11A
BCS1L
BICD2
BOLA3
BRAF
BRAT1
BSCL2
BTD
C12ORF57
c19orf12
CACNA1A
CACNA1B
CACNA1D
CACNA1E
CACNA1G
CACNA1I
CACNA2D2
CAD
CAMK2A
CAMK2B
CAMTA1
CARS2
CASK
CC2D2A
CCDC186
CCDC22
CCDC88C
CCM2
CCND2
CDC42BPB
CDK13
CDK19
CDK5
CDKL5
CELF2
CENPF
CEP85L
CERS1
CHD1
CHD2
CHD3
CHD5
CHRNA2
CHRNA4
CHRNB2
CIC
CLCN3
CLCN4
CLN3
CLN5
CLN6
CLN8
CLPB
CLTC
CNKSR2
CNNM2
CNPY3
CNTNAP2
COG4
COG6
COG7
COG8
COL18A1
COL3A1
COL4A1
COL4A2
COQ2
COQ4
COQ6
COQ8A
COQ9
COX10
COX15
CP
CPLX1
CRADD
CREBBP
CRPPA
CSF1R
CSNK1E
CSNK2B
CSTA
CSTB
CTNNA2
CTSD
CTSF
CTU2
CUL3
CUX2
CYFIP2
CYP27A1
D2HGDH
DAG1
DBT
DCHS1
DCX
DDC
DDX3X
DEAF1
DEPDC5
DHCR24
DHDDS
DHFR
DHPS
DHX16
DHX30
DIAPH1
DLL1
DMRTA2
DMXL2
DNAJC5
DNAJC6
DNM1
DNM1L
DOCK7
DOLK
DPAGT1
DPM1
DPM2
DPYD
DYNC1H1
DYNC2H1
DYRK1A
EARS2
ECHS1
ECM1
EEF1A2
EFTUD2
EHMT1
EIF2AK2
EIF2B1
EIF2B2
EIF2B3
EIF2B4
EIF2B5
EIF3F
EMC1
EMC10
EML1
EOMES
EPG5
EPM2A
ERMARD
ETHE1
EXOC7
EXOSC3
EXT2
FA2H
FAR1
FARS2
FASTKD2
FBXL4
FBXO11
FBXO28
FCSK
FDFT1
FGF12
FGF13
FGFR1
FGFR3
FH
FIG4
FKRP
FKTN
FLNA
FLNB
FOLR1
FOXG1
FOXP1
FOXRED1
FRA10AC1
FRRS1L
FUCA1
FUT8
FZR1
GABBR2
GABRA1
GABRA2
GABRA3
GABRA5
GABRB1
GABRB2
GABRB3
GABRD
GABRG2
GAD1
GALC
GALNT2
GAMT
GATAD2B
GATM
GBA
GCH1
GCSH
GFAP
GFM1
GLB1
GLDC
GLI3
GLS
GLUD1
GLUL
GLYCTK
GM2A
GMPPA
GMPPB
GNAI1
GNAO1
GNAQ
GNB1
GNB5
GOSR2
GOT2
GPAA1
GPHN
GPSM2
GPT2
GRIA2
GRIA3
GRIA4
GRIK2
GRIN1
GRIN2A
GRIN2B
GRIN2D
GRM7
GRN
GSS
GTPBP2
GTPBP3
H3-3A
H3-3B
HACE1
HAX1
HCCS
HCFC1
HCN1
HCN2
HDAC8
HECW2
HEPACAM
HERC2
HEXA
HEXB
HID1
HIVEP2
HLCS
HMGCL
HNRNPH2
HNRNPK
HNRNPU
HOXA1
HPDL
HPRT1
HRAS
HSD17B4
HSPD1
HTRA2
IARS2
IBA57
IDH2
IER3IP1
IFIH1
IKBKG
INTS8
IQSEC2
IRF2BPL
ISCA1
ITGB4
ITPA
JARID2
JMJD1C
KANSL1
KARS1
KAT5
KAT6A
KAT8
KATNB1
KCNA1
KCNA2
KCNB1
KCNC1
KCND2
KCNH1
KCNJ10
KCNJ11
KCNK4
KCNMA1
KCNN2
KCNQ2
KCNQ3
KCNQ5
KCNT1
KCNT2
KCTD3
KCTD7
KDM4B
KDM5A
KDM5C
KDM6A
KIAA1109
KIF1A
KIF2A
KIF5A
KIF5C
KIFBP
KMT2A
KMT2B
KMT2D
KMT2E
KMT5B
KPTN
KRAS
KRIT1
LAMA2
LAMC3
LARGE1
LARS1
LGI1
LIAS
LIG3
LIPT2
LMBRD2
LMNB2
LMX1B
LNPK
LSS
LYST
MADD
MAF
MANBA
MAP1B
MAP2K1
MAP2K2
MAST1
MAST3
MBD5
MBOAT7
MCM3AP
MCPH1
MDH1
MDH2
MECP2
MED12
MED13L
MED17
MED27
MEF2C
MFF
MFSD8
MINPP1
MLC1
MMACHC
MMADHC
MOCS1
MOCS2
MOGS
MPDU1
MT-ATP6
MT-ND3
MT-TL1
MTHFS
MTOR
MTR
MYT1L
NACC1
NALCN
NAPB
NARS1
NARS2
NBEA
NCDN
NDE1
NDP
NDUFA1
NDUFA10
NDUFA11
NDUFA2
NDUFA6
NDUFAF2
NDUFAF3
NDUFAF4
NDUFAF5
NDUFS1
NDUFS2
NDUFS4
NDUFS6
NDUFS7
NDUFS8
NDUFV1
NECAP1
NEDD4L
NEU1
NEXMIF
NGLY1
NHLRC1
NPC1
NPRL2
NPRL3
NR2F1
NR4A2
NRAS
NRROS
NRXN1
NSD1
NSDHL
NSF
NSRP1
NTRK2
NUBPL
NUP214
NUS1
OCLN
OCRL
OGDHL
OPHN1
OTUD5
OTUD6B
OTX2
OXR1
P4HTM
PACS1
PACS2
PAFAH1B1
PAH
PAK1
PAK3
PANK2
PARP6
PARS2
PAX6
PCCA
PCCB
PCDH12
PCDH19
PCDHGC4
PCLO
PCYT2
PDCD10
PDE2A
PDHA1
PDHX
PDSS2
PET100
PEX1
PEX10
PEX12
PEX13
PEX19
PEX2
PEX3
PEX5
PEX6
PEX7
PGAP2
PGAP3
PHACTR1
PHF21A
PHGDH
PIGA
PIGB
PIGC
PIGF
PIGG
PIGH
PIGK
PIGL
PIGM
PIGN
PIGO
PIGP
PIGQ
PIGS
PIGT
PIGU
PIGV
PIGW
PIK3C2B
PIK3CA
PIK3R2
PINK1
PLA2G6
PLAA
PLCB1
PLP1
PLPBP
PLXNC1
PMM2
PMPCB
PNKP
PNPO
PNPT1
POGZ
POLG
POLG2
POMGNT1
POMGNT2
POMK
POMT1
POMT2
PPIL1
PPP2CA
PPP2R5D
PPP3CA
PPT1
PRDM8
PRMT7
PRNP
PRODH
PRRT2
PRUNE1
PSAP
PSAT1
PSPH
PTBP1
PTCH1
PTEN
PTF1A
PTPN23
PTS
PUM1
PURA
PUS3
QARS1
QDPR
RAB11A
RAB11B
RAB18
RAB39B
RAB3GAP1
RAB3GAP2
RAC3
RAI1
RALA
RALGAPA1
RANBP2
RARS2
RERE
RFT1
RHEB
RHOBTB2
RMND1
RNASEH2A
RNASEH2B
RNASEH2C
RNASET2
RNF113A
RNF13
RNU4ATAC
ROGDI
RORA
RORB
RPIA
RPS6KA3
RRM2B
RTN4IP1
RTTN
RUSC2
RXYLT1
SACS
SAMHD1
SATB1
SATB2
SCAF4
SCAMP5
SCARB2
SCN10A
SCN1A
SCN1B
SCN1B
SCN2A
SCN3A
SCN8A
SCO1
SCO2
SDHA
SEMA6B
SEPSECS
SERAC1
SERPINI1
SETBP1
SETD1B
SETD5
SGSH
SHANK3
SHH
SIK1
SIX3
SLC12A5
SLC13A5
SLC16A2
SLC19A3
SLC1A1
SLC1A2
SLC1A4
SLC25A1
SLC25A12
SLC25A22
SLC2A1
SLC32A1
SLC35A1
SLC35A2
SLC35A3
SLC38A3
SLC39A8
SLC45A1
SLC6A1
SLC6A8
SLC7A6OS
SLC9A6
SLC9A9
SMARCA2
SMARCA4
SMARCB1
SMARCC2
SMARCE1
SMC1A
SMS
SNAP25
SNIP1
SNORD118
SNX27
SON
SOX11
SPATA5
SPATA5L1
SPR
SPTAN1
SPTBN1
SPTBN4
SRCAP
ST3GAL3
ST3GAL5
STAG1
STAMBP
STRADA
STX1B
STXBP1
SUCLA2
SUCLG1
SUOX
SURF1
SYN1
SYNE1
SYNGAP1
SYNJ1
SZT2
TAF1C
TANC2
TANGO2
TAOK1
TBC1D20
TBC1D24
TBC1D2B
TBC1D7
TBCD
TBCK
TBL1XR1
TCF4
TDP2
TET3
TFE3
TGIF1
THG1L
THOC2
TIMM50
TLK2
TMEM106B
TMEM222
TMEM70
TMTC3
TMX2
TNK2
TNPO2
TPP1
TRAF7
TRAK1
TRAPPC12
TRAPPC4
TRAPPC6B
TREM2
TREX1
TRIM8
TRIO
TRIP12
TRIP13
TRIT1
TRMT1
TRMT10A
TRPM3
TRPM6
TRRAP
TSC1
TSC2
TSEN15
TSEN2
TSEN34
TSEN54
TSFM
TTBK2
TUBA1A
TUBA8
TUBB
TUBB2A
TUBB2B
TUBB3
TUBB4A
TUBG1
TUBGCP2
TWNK
UBA5
UBE2A
UBE3A
UBR7
UBTF
UFM1
UFSP2
UGDH
UGGT1
UGP2
UNC80
USP18
VAMP2
VARS1
VARS2
VLDLR
VPS11
VPS13A
VPS4A
WAC
WARS2
WASF1
WASHC4
WDFY3
WDR26
WDR37
WDR45
WDR45B
WDR62
WDR73
WWOX
XPR1
YIF1B
YIPF5
YWHAG
ZBTB18
ZDHHC9
ZEB2
ZIC2
ZMIZ1
ZMYND11
ZNF142
ZNF335
ZNF526
ZSWIM6
